# Validation of L-Type Calcium Channel Blocker Amlodipine as a Novel ADHD Treatment through Cross-Species Analysis, Drug-Target Mendelian Randomization, and clinical evidence from medical records

**DOI:** 10.1101/2024.05.30.24308216

**Authors:** Haraldur Þorsteinsson, Hannes A. Baukmann, Hildur S. Sveinsdóttir, Dagmar Þ. Halldórsdóttir, Bartosz Grzymala, Courtney Hillman, Jude Rolfe-Tarrant, Matthew O. Parker, Justin L. Cope, Charles N. J. Ravarani, Marco F. Schmidt, Karl Æ. Karlsson

## Abstract

ADHD is a chronic neurodevelopmental disorder which significantly affects life outcomes. First-line treatments carry the risk of adverse side effects and present a high abuse potential, coupled with a 25% rate of non-response, necessitating novel treatments. Here, we validate amlodipine as an ADHD treatment using model rats and zebrafish and human genetic data. Amlodipine reduced hyperactivity in the Open Field Test in SHR rats and reduced both hyperactivity and impulsivity in the 5-Choice Serial Reaction Time Task in *adgrl3.1^-/-^*zebrafish. We show that amlodipine also passes the blood brain barrier and reduces telencephalic activation. Mendelian Randomization analysis using human genetic data revealed significant associations between ADHD and genetic variations in the subunits of L-type calcium channels (α1-C; CACNA1C, β1; CACNB1, α2δ3; CACNA2D3), and the combined genes targeted by amlodipine. Finally, we show that amlodipine mitigates key ADHD symptoms in a cohort of people with a high ADHD genetic liability. Given its well-tolerated profile, its efficacy in mitigating both hyperactivity and impulsivity across different species, coupled with genetic evidence from human data, the potential utility of amlodipine as a novel treatment for human ADHD is compelling.
