## Supplementary Table 1 for "Validation of L-Type Calcium Channel Blocker Amlodipine as a Novel ADHD Treatment through Cross-Species Analysis, Drug-Target Mendelian Randomization, and clinical evidence from medical records"

### Sheet: Sheet1
	Supplementary Table 1. Exposure datasets used.
	Exposure	Group	Source
	3-hydroxybutyrate	Ketone bodies	Nightingale Health
	Acetate	Ketone bodies	Nightingale Health
	Acetoacetate	Ketone bodies	Nightingale Health
	Acetone	Ketone bodies	Nightingale Health
	Alanine	Amino acids	Nightingale Health
	Alanine aminotransferase	Enzymatic Rate	Neale Lab
	Albumin	Fluid balance	Neale Lab
	Alkaline phosphatase	Enzymatic Rate	Neale Lab
	Apolipoprotein A1	Apolipoproteins	Nightingale Health
	Apolipoprotein B	Apolipoproteins	Nightingale Health
	Apolipoprotein B / Apopolipoprotein A1	Apolipoproteins	Nightingale Health
	Asp aminotransferase / Ala aminotransferase	Enzymatic Rate	biotx.ai
	Aspartate aminotransferase	Enzymatic Rate	Neale Lab
	Average diameter of HDL particles	Lipoprotein particle size	Nightingale Health
	Average diameter of LDL particles	Lipoprotein particle size	Nightingale Health
	Average diameter of VLDL particles	Lipoprotein particle size	Nightingale Health
	Basophil count	Blood cells	Neale Lab
	Basophil percentage	Blood cells	Neale Lab
	BMI	Physical measures	Neale Lab
	C-reactive protein	Inflammation	Neale Lab
	Calcium	Metabolites	Neale Lab
	Cholesteryl esters in HDL	Cholesteryl esters	Nightingale Health
	Cholesteryl esters in LDL	Cholesteryl esters	Nightingale Health
	Cholesteryl esters in VLDL	Cholesteryl esters	Nightingale Health
	Citrate	Glycolysis-related	Nightingale Health
	Clinical LDL cholesterol	Cholesterol	Nightingale Health
	Creatinine	Fluid balance	Neale Lab
	Creatinine (urine)	Fluid balance	Neale Lab
	Cystatin C	Proteins	Neale Lab
	Degree of unsaturation of fatty acids	Fatty acid ratios	Nightingale Health
	Direct bilirubin	Hemoglobin	Neale Lab
	Docosahexaenoic acid	Fatty acids	Nightingale Health
	Docosahexaenoic acid to total fatty acids	Fatty acid ratios	Nightingale Health
	eGFR	eGFR	Wuttke et al.
	Eosinophil count	Blood cells	Neale Lab
	Eosinophil percentage	Blood cells	Neale Lab
	Erythrocyte count	Blood cells	Neale Lab
	Erythrocyte distribution width	Blood cells	Neale Lab
	Free cholesterol in HDL	Free cholesterol	Nightingale Health
	Free cholesterol in LDL	Free cholesterol	Nightingale Health
	Free cholesterol in VLDL	Free cholesterol	Nightingale Health
	Gamma-glutamyltransferase	Enzymatic Rate	Neale Lab
	Glucose	Glycolysis-related	Nightingale Health
	Glutamine	Amino acids	Nightingale Health
	Glycated haemoglobin (HbA1c)	Hemoglobin	Neale Lab
	Glycine	Amino acids	Nightingale Health
	Glycoprotein acetyls	Inflammation	Nightingale Health
	Haematocrit percentage	Blood cells	Neale Lab
	Haemoblogin concentration	Hemoglobin	Neale Lab
	HDL cholesterol	Cholesterol	Nightingale Health
	HDL particle concentration	Lipoprotein particle concentrations	Nightingale Health
	High light scatter reticulocyte count	Blood cells	Neale Lab
	High light scatter reticulocyte percentage	Blood cells	Neale Lab
	Histidine	Amino acids	Nightingale Health
	IGF-1	Hormones	Neale Lab
	Immature reticulocyte fraction	Blood cells	Neale Lab
	Isoleucine	Amino acids	Nightingale Health
	Lactate	Glycolysis-related	Nightingale Health
	LDL Cholesterol	Cholesterol	Nightingale Health
	LDL particle concentration	Lipoprotein particle concentrations	Nightingale Health
	Leucine	Amino acids	Nightingale Health
	Leukocyte count	Blood cells	Neale Lab
	Linoleic acid	Fatty acids	Nightingale Health
	Linoleic acid to total fatty acids	Fatty acid ratios	Nightingale Health
	Lymphocyte count	Blood cells	Neale Lab
	Lymphocyte percentage	Blood cells	Neale Lab
	Mean corpuscular haemoglobin	Hemoglobin	Neale Lab
	Mean corpuscular haemoglobin concentration	Hemoglobin	Neale Lab
	Mean corpuscular volume	Blood cells	Neale Lab
	Mean reticulocyte volume	Blood cells	Neale Lab
	Mean sphered cell volume	Blood cells	Neale Lab
	Mean thrombocyte volume	Blood cells	Neale Lab
	Microalbumin (urine)	Fluid balance	Neale Lab
	Monocyte count	Blood cells	Neale Lab
	Monocyte percentage	Blood cells	Neale Lab
	Monounsaturated fatty acids	Fatty acids	Nightingale Health
	Monounsaturated fatty acids to total fatty acids	Fatty acid ratios	Nightingale Health
	Neutrophil count	Blood cells	Neale Lab
	Neutrophil count / Lymphocyte count	Blood cells	biotx.ai
	Neutrophil percentage	Blood cells	Neale Lab
	Non-HDL cholesterol	Cholesterol	Nightingale Health
	Nucleated erythrocyte count	Blood cells	Neale Lab
	Nucleated erythrocyte percentage	Blood cells	Neale Lab
	Oestradiol	Hormones	Neale Lab
	Omega-3 fatty acids	Fatty acids	Nightingale Health
	Omega-3 fatty acids to total fatty acids	Fatty acid ratios	Nightingale Health
	Omega-6 fatty acids	Fatty acids	Nightingale Health
	Omega-6 fatty acids to total fatty acids	Fatty acid ratios	Nightingale Health
	Omega-6 to omega-3 fatty acids	Fatty acid ratios	Nightingale Health
	Phenylalanine	Amino acids	Nightingale Health
	Phosphate	Metabolites	Neale Lab
	Phosphatidylcholines	Other lipids	Nightingale Health
	Phosphoglycerides	Other lipids	Nightingale Health
	Phospholipids in HDL	Phospholipids	Nightingale Health
	Phospholipids in LDL	Phospholipids	Nightingale Health
	Phospholipids in VLDL	Phospholipids	Nightingale Health
	Polyunsaturated fatty acids	Fatty acids	Nightingale Health
	Polyunsaturated fatty acids over monounsaturated fatty acids	Fatty acid ratios	Nightingale Health
	Polyunsaturated fatty acids to total fatty acids	Fatty acid ratios	Nightingale Health
	Potassium (urine)	Metabolites	Neale Lab
	Pyruvate	Glycolysis-related	Nightingale Health
	Remnant cholesterol	Cholesterol	Nightingale Health
	Reticulocyte count	Blood cells	Neale Lab
	Reticulocyte percentage	Blood cells	Neale Lab
	Rheumatoid factor	Inflammation	Neale Lab
	Saturated fatty acids	Fatty acids	Nightingale Health
	Saturated fatty acids to total fatty acids	Fatty acid ratios	Nightingale Health
	SHBG	Hormones	Neale Lab
	Sodium (urine)	Metabolites	Neale Lab
	Sphingomyelins	Other lipids	Nightingale Health
	Testosterone	Hormones	Neale Lab
	Thrombocyte count	Blood cells	Neale Lab
	Thrombocyte count / Lymphocyte count	Blood cells	biotx.ai
	Thrombocyte crit	Blood cells	Neale Lab
	Thrombocyte distribution width	Blood cells	Neale Lab
	Total bilirubin	Hemoglobin	Neale Lab
	Total cholesterol	Cholesterol	Nightingale Health
	Total cholines	Other lipids	Nightingale Health
	Total concentration of branched chain amino acids	Amino acids	Nightingale Health
	Total concentration of lipoprotein particles	Lipoprotein particle concentrations	Nightingale Health
	Total esterified cholesterol	Cholesteryl esters	Nightingale Health
	Total fatty acids	Fatty acids	Nightingale Health
	Total free cholesterol	Free cholesterol	Nightingale Health
	Total lipids in HDL	Total lipids in lipoprotein particles	Nightingale Health
	Total lipids in LDL	Total lipids in lipoprotein particles	Nightingale Health
	Total lipids in lipoprotein particles	Total lipids in lipoprotein particles	Nightingale Health
	Total lipids in VLDL	Total lipids in lipoprotein particles	Nightingale Health
	Total phospholipids in lipoprotein particles	Phospholipids	Nightingale Health
	Triglycerides	Triglycerides	Neale Lab
	Triglycerides in HDL	Triglycerides	Nightingale Health
	Triglycerides in LDL	Triglycerides	Nightingale Health
	Triglycerides in VLDL	Triglycerides	Nightingale Health
	Triglycerides to phosphoglycerides	Other lipids	Nightingale Health
	Tyrosine	Amino acids	Nightingale Health
	Urate	Metabolites	Neale Lab
	Urea	Metabolites	Neale Lab
	Valine	Amino acids	Nightingale Health
	Vitamin D	Metabolites	Neale Lab
	VLDL cholesterol	Cholesterol	Nightingale Health
	VLDL particles concentration	Lipoprotein particle concentrations	Nightingale Health
