## Supplementary Table 2 for "Validation of L-Type Calcium Channel Blocker Amlodipine as a Novel ADHD Treatment through Cross-Species Analysis, Drug-Target Mendelian Randomization, and clinical evidence from medical records"

### Sheet: SI2_Results_genomewide_
	Supplementary Table 2. Results of genome-wide Mendelian randomization experiments for hypertension and ADHD. IVW = Inverse variance weighted, FE = fixed effects, RE = random effects.
	Outcome	Exposure	Method	Estimate	p-value
	ADHD	3-hydroxybutyrate	IVW FE	-0.0782Â±0.0422	0.064
	ADHD	Acetate	IVW FE	0.0662Â±0.0154	0
	ADHD	Acetoacetate	IVW FE	-0.045Â±0.0708	0.5251
	ADHD	Acetone	IVW FE	-0.016Â±0.0376	0.6706
	ADHD	Alanine aminotransferase	IVW FE	0.0744Â±0.0217	6,00E-04
	ADHD	Alanine	IVW FE	0.0318Â±0.0299	0.2873
	ADHD	Albumin	IVW FE	-0.0046Â±0.0214	0.8314
	ADHD	Alkaline phosphatase	IVW FE	0.0267Â±0.0119	0.0251
	ADHD	Apolipoprotein A1	IVW FE	-0.0137Â±0.0139	0.323
	ADHD	Apolipoprotein B	IVW FE	-0.0118Â±0.0165	0.4731
	ADHD	Asp aminotransferase / Ala aminotransferase	IVW FE	-0.1336Â±0.0641	0.0373
	ADHD	Aspartate aminotransferase	IVW FE	0.0136Â±0.0205	0.5064
	ADHD	Average diameter of HDL particles	IVW FE	-0.0091Â±0.0101	0.3672
	ADHD	Average diameter of LDL particles	IVW FE	-0.0331Â±0.0258	0.1999
	ADHD	Average diameter of VLDL particles	IVW FE	0.0124Â±0.0145	0.3927
	ADHD	Basophil count	IVW FE	0.0242Â±0.0638	0.7039
	ADHD	Basophil percentage	IVW FE	0.0091Â±0.0252	0.7183
	ADHD	BMI	IVW FE	0.2188Â±0.0219	1,55E-19
	ADHD	C-reactive protein	IVW FE	0.0134Â±0.0204	0.5117
	ADHD	Calcium	IVW FE	0.0196Â±0.0162	0.2268
	ADHD	Cholesteryl esters in HDL	IVW FE	-0.0132Â±0.0134	0.325
	ADHD	Cholesteryl esters in LDL	IVW FE	-0.0239Â±0.0165	0.1465
	ADHD	Cholesteryl esters in VLDL	IVW FE	-0.0039Â±0.0197	0.8441
	ADHD	Citrate	IVW FE	0.0222Â±0.0186	0.2327
	ADHD	Clinical LDL cholesterol	IVW FE	-0.0147Â±0.013	0.2595
	ADHD	Creatinine	IVW FE	0.0175Â±0.0198	0.3783
	ADHD	Creatinine (urine)	IVW FE	0.222Â±0.1073	0.0386
	ADHD	Cystatin C	IVW FE	0.0515Â±0.0166	0.0019
	ADHD	Degree of unsaturation of fatty acids	IVW FE	-0.0135Â±0.0117	0.2485
	ADHD	Direct bilirubin	IVW FE	0.0128Â±0.0242	0.5967
	ADHD	Docosahexaenoic acid	IVW FE	-0.0164Â±0.0183	0.372
	ADHD	Eosinophil count	IVW FE	0.0159Â±0.0196	0.4155
	ADHD	Eosinophil percentage	IVW FE	0.0013Â±0.0128	0.9204
	ADHD	Erythrocyte count	IVW FE	-0.0097Â±0.0165	0.5577
	ADHD	Erythrocyte distribution width	IVW FE	0.011Â±0.0114	0.3334
	ADHD	eGFR	IVW FE	-0.0531Â±0.1356	0.6954
	ADHD	Free cholesterol in HDL	IVW FE	-0.0111Â±0.0119	0.3492
	ADHD	Free cholesterol in LDL	IVW FE	-0.0113Â±0.0134	0.3969
	ADHD	Free cholesterol in VLDL	IVW FE	-0.0049Â±0.0188	0.794
	ADHD	Gamma-glutamyltransferase	IVW FE	0.0293Â±0.0161	0.0684
	ADHD	Glucose	IVW FE	0.0524Â±0.0458	0.2529
	ADHD	Glutamine	IVW FE	-0.0112Â±0.0173	0.5164
	ADHD	Glycated haemoglobin (HbA1c)	IVW FE	0.0267Â±0.0137	0.0508
	ADHD	Glycine	IVW FE	-0.0019Â±0.009	0.8347
	ADHD	Glycoprotein acetyls	IVW FE	-1e-04Â±0.0173	0.9938
	ADHD	Haematocrit percentage	IVW FE	-0.018Â±0.0216	0.4037
	ADHD	Haemoblogin concentration	IVW FE	-0.0222Â±0.021	0.2897
	ADHD	HDL cholesterol	IVW FE	-0.0186Â±0.0141	0.1875
	ADHD	HDL particle concentration	IVW FE	-0.0142Â±0.0158	0.3674
	ADHD	High light scatter reticulocyte count	IVW FE	0.0165Â±0.0133	0.2119
	ADHD	High light scatter reticulocyte percentage	IVW FE	0.0182Â±0.013	0.1611
	ADHD	Histidine	IVW FE	0.0012Â±0.0298	0.9666
	ADHD	IGF-1	IVW FE	0.0184Â±0.017	0.2778
	ADHD	Immature reticulocyte fraction	IVW FE	0.0327Â±0.0153	0.0321
	ADHD	Isoleucine	IVW FE	0.0065Â±0.0223	0.7717
	ADHD	Lactate	IVW FE	-0.0587Â±0.0297	0.0479
	ADHD	LDL Cholesterol	IVW FE	-0.0178Â±0.0135	0.1872
	ADHD	LDL particle concentration	IVW FE	-0.0108Â±0.0162	0.5049
	ADHD	Leucine	IVW FE	0.0025Â±0.0416	0.9524
	ADHD	Leukocyte count	IVW FE	0.0248Â±0.0157	0.1144
	ADHD	Linoleic acid	IVW FE	-0.0206Â±0.0178	0.2454
	ADHD	Lymphocyte count	IVW FE	0.0212Â±0.0152	0.1621
	ADHD	Lymphocyte percentage	IVW FE	6e-04Â±0.0184	0.9758
	ADHD	Mean corpuscular haemoglobin	IVW FE	-0.0116Â±0.0118	0.3242
	ADHD	Mean corpuscular haemoglobin concentration	IVW FE	-0.018Â±0.0242	0.4553
	ADHD	Mean corpuscular volume	IVW FE	-0.0162Â±0.0112	0.1492
	ADHD	Mean thrombocyte volume	IVW FE	0.0084Â±0.0093	0.3701
	ADHD	Mean reticulocyte volume	IVW FE	-0.0127Â±0.0109	0.2441
	ADHD	Mean sphered cell volume	IVW FE	-0.0093Â±0.0118	0.4309
	ADHD	Microalbumin (urine)	IVW FE	0.0165Â±0.1737	0.9245
	ADHD	Monocyte count	IVW FE	0.0165Â±0.0124	0.1832
	ADHD	Monocyte percentage	IVW FE	0.0051Â±0.0118	0.6676
	ADHD	Monounsaturated fatty acids	IVW FE	0.0047Â±0.0205	0.8173
	ADHD	Neutrophil count	IVW FE	0.0339Â±0.0179	0.0586
	ADHD	Neutrophil count / Lymphocyte count	IVW FE	-0.012Â±0.0242	0.6213
	ADHD	Neutrophil percentage	IVW FE	0.0285Â±0.0184	0.1214
	ADHD	Nucleated erythrocyte count	NA		NA
	ADHD	Nucleated erythrocyte percentage	NA		NA
	ADHD	Oestradiol	Wald ratio	0.2301Â±0.3116	0.4602
	ADHD	Omega-3 fatty acids	IVW FE	-0.0054Â±0.0139	0.6982
	ADHD	Omega-6 fatty acids	IVW FE	-0.017Â±0.0165	0.3021
	ADHD	Phenylalanine	IVW FE	-0.0696Â±0.0282	0.0136
	ADHD	Phosphate	IVW FE	-0.0118Â±0.0194	0.5439
	ADHD	Phosphatidylcholines	IVW FE	-0.0026Â±0.0123	0.8319
	ADHD	Phosphoglycerides	IVW FE	-0.0083Â±0.0124	0.5041
	ADHD	Phospholipids in HDL	IVW FE	-0.012Â±0.0127	0.3457
	ADHD	Phospholipids in LDL	IVW FE	-0.0133Â±0.0125	0.2879
	ADHD	Phospholipids in VLDL	IVW FE	-0.001Â±0.0189	0.9571
	ADHD	Thrombocyte crit	IVW FE	-0.0233Â±0.012	0.0522
	ADHD	Thrombocyte count	IVW FE	-0.0292Â±0.0115	0.0113
	ADHD	Thrombocyte count / Lymphocyte count	IVW FE	-7e-04Â±3e-04	0.0417
	ADHD	Thrombocyte distribution width	IVW FE	-9e-04Â±0.0112	0.9373
	ADHD	Polyunsaturated fatty acids	IVW FE	-0.0152Â±0.0143	0.2866
	ADHD	Potassium (urine)	IVW FE	0.0499Â±0.115	0.6643
	ADHD	Pyruvate	IVW FE	-0.0723Â±0.0319	0.0236
	ADHD	Apolipoprotein B / Apopolipoprotein A1	IVW FE	-0.0075Â±0.0142	0.5966
	ADHD	Docosahexaenoic acid to total fatty acids	IVW FE	-0.0171Â±0.0226	0.4497
	ADHD	Linoleic acid to total fatty acids	IVW FE	-0.0341Â±0.0247	0.1676
	ADHD	Monounsaturated fatty acids to total fatty acids	IVW FE	0.019Â±0.0173	0.2711
	ADHD	Omega-3 fatty acids to total fatty acids	IVW FE	-0.0534Â±0.0293	0.0684
	ADHD	Omega-6 to omega-3 fatty acids	IVW FE	0.0095Â±0.0152	0.5324
	ADHD	Omega-6 fatty acids to total fatty acids	IVW FE	-0.0466Â±0.0246	0.0578
	ADHD	Polyunsaturated fatty acids over monounsaturated fatty acids	IVW FE	-0.0332Â±0.0185	0.0727
	ADHD	Polyunsaturated fatty acids to total fatty acids percentage	IVW FE	-0.0449Â±0.0225	0.046
	ADHD	Saturated fatty acids to total fatty acids percentage	IVW FE	-0.0117Â±0.0241	0.6269
	ADHD	Remnant cholesterol	IVW FE	-0.0078Â±0.0183	0.671
	ADHD	Reticulocyte count	IVW FE	0.0158Â±0.0136	0.2471
	ADHD	Reticulocyte percentage	IVW FE	0.005Â±0.0136	0.7119
	ADHD	Rheumatoid factor	NA		NA
	ADHD	Saturated fatty acids	IVW FE	0.0016Â±0.0198	0.9339
	ADHD	SHBG	IVW FE	0.0026Â±0.0158	0.8679
	ADHD	Sodium (urine)	IVW FE	0.2206Â±0.0602	2,00E-04
	ADHD	Sphingomyelins	IVW FE	-0.0206Â±0.0123	0.0951
	ADHD	Testosterone	IVW FE	0.0329Â±0.0504	0.514
	ADHD	Total bilirubin	IVW FE	-0.0012Â±0.0251	0.9611
	ADHD	Non-HDL cholesterol	IVW FE	-0.0157Â±0.0181	0.3855
	ADHD	Total cholesterol	IVW FE	-0.0158Â±0.0159	0.3202
	ADHD	Total cholines	IVW FE	-0.0158Â±0.0142	0.2664
	ADHD	Total concentration of branched chain amino acids	IVW FE	7e-04Â±0.039	0.9867
	ADHD	Total concentration of lipoprotein particles	IVW FE	-0.01Â±0.0142	0.4834
	ADHD	Total esterified cholesterol	IVW FE	-0.0156Â±0.016	0.3289
	ADHD	Total fatty acids	IVW FE	-0.0077Â±0.0187	0.6818
	ADHD	Total free cholesterol	IVW FE	-0.0129Â±0.0164	0.4297
	ADHD	Total lipids in HDL	IVW FE	-0.0069Â±0.0126	0.582
	ADHD	Total lipids in LDL	IVW FE	-0.0179Â±0.0137	0.1931
	ADHD	Total lipids in lipoprotein particles	IVW FE	-0.0135Â±0.0159	0.3978
	ADHD	Total lipids in VLDL	IVW FE	0.0089Â±0.0204	0.6636
	ADHD	Total phospholipids in lipoprotein particles	IVW FE	-0.0109Â±0.0136	0.4204
	ADHD	Triglycerides	IVW FE	0.0168Â±0.0151	0.266
	ADHD	Triglycerides in HDL	IVW FE	0.0164Â±0.015	0.2756
	ADHD	Triglycerides in LDL	IVW FE	0.0096Â±0.0147	0.5134
	ADHD	Triglycerides in VLDL	IVW FE	0.0187Â±0.0192	0.3291
	ADHD	Triglycerides to phosphoglycerides	IVW FE	0.025Â±0.0169	0.1398
	ADHD	Tyrosine	IVW FE	0.0423Â±0.0262	0.1057
	ADHD	Urate	IVW FE	0.0524Â±0.0156	8,00E-04
	ADHD	Urea	IVW FE	0.0217Â±0.0278	0.4359
	ADHD	Valine	IVW FE	-2e-04Â±0.0318	0.9959
	ADHD	Vitamin D	IVW FE	0.0196Â±0.0223	0.3809
	ADHD	VLDL cholesterol	IVW FE	-0.0057Â±0.0203	0.7769
	ADHD	VLDL particles concentration	IVW FE	-0.0023Â±0.018	0.8969
	Hypertension	3-hydroxybutyrate	IVW FE	-0.001Â±0.0011	0.3568
	Hypertension	Acetate	IVW FE	-0.0026Â±0.0016	0.1024
	Hypertension	Acetoacetate	IVW FE	-0.0022Â±0.0023	0.3447
	Hypertension	Acetone	IVW FE	0.0018Â±0.0014	0.2082
	Hypertension	Alanine aminotransferase	IVW RE	6e-04Â±6e-04	0.2648
	Hypertension	Alanine	IVW FE	0.0018Â±7e-04	0.0063
	Hypertension	Albumin	IVW FE	7e-04Â±5e-04	0.1501
	Hypertension	Alkaline phosphatase	IVW RE	5e-04Â±3e-04	0.1279
	Hypertension	Apolipoprotein A1	IVW FE	7e-04Â±4e-04	0.0998
	Hypertension	Apolipoprotein B	IVW FE	-5e-04Â±4e-04	0.2134
	Hypertension	Asp aminotransferase / Ala aminotransferase	IVW FE	0.0019Â±0.0014	0.1587
	Hypertension	Aspartate aminotransferase	IVW RE	0.0011Â±5e-04	0.0136
	Hypertension	Average diameter of HDL particles	IVW FE	2e-04Â±3e-04	0.5101
	Hypertension	Average diameter of LDL particles	IVW RE	1e-04Â±8e-04	0.928
	Hypertension	Average diameter of VLDL particles	IVW FE	-8e-04Â±4e-04	0.0346
	Hypertension	Basophil count	IVW FE	7e-04Â±0.0014	0.615
	Hypertension	Basophil percentage	IVW FE	0Â±6e-04	0.9573
	Hypertension	BMI	IVW FE	0.0021Â±4e-04	2,55E-02
	Hypertension	C-reactive protein	IVW FE	5e-04Â±4e-04	0.2043
	Hypertension	Calcium	IVW FE	-7e-04Â±4e-04	0.1008
	Hypertension	Cholesteryl esters in HDL	IVW FE	4e-04Â±4e-04	0.2617
	Hypertension	Cholesteryl esters in LDL	IVW FE	0Â±4e-04	0.9094
	Hypertension	Cholesteryl esters in VLDL	IVW FE	-2e-04Â±4e-04	0.6525
	Hypertension	Citrate	IVW FE	5e-04Â±5e-04	0.3159
	Hypertension	Clinical LDL cholesterol	IVW FE	-2e-04Â±4e-04	0.5753
	Hypertension	Creatinine	IVW FE	3e-04Â±5e-04	0.5382
	Hypertension	Creatinine (urine)	IVW FE	5e-04Â±0.0021	0.8161
	Hypertension	Cystatin C	IVW FE	0.0012Â±4e-04	0.0034
	Hypertension	Degree of unsaturation of fatty acids	IVW FE	3e-04Â±4e-04	0.3353
	Hypertension	Direct bilirubin	IVW FE	6e-04Â±3e-04	0.0542
	Hypertension	Docosahexaenoic acid	IVW FE	2e-04Â±3e-04	0.5064
	Hypertension	Eosinophil count	IVW FE	-4e-04Â±5e-04	0.4573
	Hypertension	Eosinophil percentage	IVW FE	1e-04Â±3e-04	0.821
	Hypertension	Erythrocyte count	IVW FE	3e-04Â±4e-04	0.5018
	Hypertension	Erythrocyte distribution width	IVW FE	2e-04Â±3e-04	0.4858
	Hypertension	eGFR	IVW FE	-0.0073Â±0.0036	0.0393
	Hypertension	Free cholesterol in HDL	IVW FE	5e-04Â±4e-04	0.1699
	Hypertension	Free cholesterol in LDL	IVW FE	-2e-04Â±4e-04	0.5975
	Hypertension	Free cholesterol in VLDL	IVW FE	-5e-04Â±4e-04	0.2814
	Hypertension	Gamma-glutamyltransferase	IVW FE	-5e-04Â±3e-04	0.1718
	Hypertension	Glucose	IVW FE	-9e-04Â±8e-04	0.2857
	Hypertension	Glutamine	IVW RE	6e-04Â±6e-04	0.3145
	Hypertension	Glycated haemoglobin (HbA1c)	IVW FE	3e-04Â±3e-04	0.4024
	Hypertension	Glycine	IVW FE	2e-04Â±3e-04	0.4293
	Hypertension	Glycoprotein acetyls	IVW FE	-8e-04Â±5e-04	0.0909
	Hypertension	Haematocrit percentage	IVW FE	0Â±5e-04	0.9339
	Hypertension	Haemoblogin concentration	IVW FE	1e-04Â±5e-04	0.9183
	Hypertension	HDL cholesterol	IVW FE	5e-04Â±4e-04	0.2012
	Hypertension	HDL particle concentration	IVW FE	6e-04Â±4e-04	0.2119
	Hypertension	High light scatter reticulocyte count	IVW FE	7e-04Â±3e-04	0.0184
	Hypertension	High light scatter reticulocyte percentage	IVW FE	4e-04Â±3e-04	0.1512
	Hypertension	Histidine	IVW FE	3e-04Â±9e-04	0.7816
	Hypertension	IGF-1	IVW FE	-2e-04Â±3e-04	0.4883
	Hypertension	Immature reticulocyte fraction	IVW FE	7e-04Â±4e-04	0.0749
	Hypertension	Isoleucine	IVW FE	-1e-04Â±0.0012	0.9028
	Hypertension	Lactate	IVW FE	2e-04Â±0.0013	0.8737
	Hypertension	LDL Cholesterol	IVW FE	-1e-04Â±4e-04	0.7812
	Hypertension	LDL particle concentration	IVW FE	-4e-04Â±4e-04	0.2561
	Hypertension	Leucine	IVW FE	1e-04Â±0.001	0.9474
	Hypertension	Leukocyte count	IVW FE	7e-04Â±4e-04	0.049
	Hypertension	Linoleic acid	IVW FE	4e-04Â±5e-04	0.3245
	Hypertension	Lymphocyte count	IVW RE	1e-04Â±4e-04	0.892
	Hypertension	Lymphocyte percentage	IVW FE	2e-04Â±4e-04	0.6817
	Hypertension	Mean corpuscular haemoglobin	IVW FE	-3e-04Â±3e-04	0.3067
	Hypertension	Mean corpuscular haemoglobin concentration	IVW FE	1e-04Â±6e-04	0.8285
	Hypertension	Mean corpuscular volume	IVW FE	-5e-04Â±3e-04	0.0492
	Hypertension	Mean thrombocyte volume	IVW FE	-3e-04Â±2e-04	0.256
	Hypertension	Mean reticulocyte volume	IVW FE	-7e-04Â±3e-04	0.0177
	Hypertension	Mean sphered cell volume	IVW FE	-9e-04Â±3e-04	0.002
	Hypertension	Microalbumin (urine)	IVW FE	8e-04Â±0.0021	0.6884
	Hypertension	Monocyte count	IVW RE	0Â±3e-04	0.906
	Hypertension	Monocyte percentage	IVW FE	-3e-04Â±3e-04	0.393
	Hypertension	Monounsaturated fatty acids	IVW FE	-1e-04Â±5e-04	0.7729
	Hypertension	Neutrophil count	IVW FE	4e-04Â±4e-04	0.3237
	Hypertension	Neutrophil count / Lymphocyte count	IVW FE	9e-04Â±6e-04	0.1149
	Hypertension	Neutrophil percentage	IVW FE	4e-04Â±4e-04	0.3536
	Hypertension	Nucleated erythrocyte count	IVW FE	-0.0124Â±0.0457	0.7862
	Hypertension	Nucleated erythrocyte percentage	IVW FE	-0.0102Â±0.0013	1,97E-10
	Hypertension	Oestradiol	Wald ratio	0.0051Â±0.0045	0.2515
	Hypertension	Omega-3 fatty acids	IVW FE	1e-04Â±3e-04	0.6311
	Hypertension	Omega-6 fatty acids	IVW FE	3e-04Â±4e-04	0.4804
	Hypertension	Phenylalanine	IVW FE	0.0023Â±6e-04	3,00E-04
	Hypertension	Phosphate	IVW FE	-3e-04Â±5e-04	0.6025
	Hypertension	Phosphatidylcholines	IVW FE	3e-04Â±4e-04	0.3808
	Hypertension	Phosphoglycerides	IVW FE	5e-04Â±4e-04	0.2319
	Hypertension	Phospholipids in HDL	IVW FE	8e-04Â±4e-04	0.0563
	Hypertension	Phospholipids in LDL	IVW FE	-1e-04Â±4e-04	0.7546
	Hypertension	Phospholipids in VLDL	IVW FE	-4e-04Â±4e-04	0.3095
	Hypertension	Thrombocyte crit	IVW FE	2e-04Â±3e-04	0.4171
	Hypertension	Thrombocyte count	IVW FE	2e-04Â±3e-04	0.4044
	Hypertension	Thrombocyte count / Lymphocyte count	IVW FE	0Â±7.7234e-06	0.172
	Hypertension	Thrombocyte distribution width	IVW FE	3e-04Â±3e-04	0.2692
	Hypertension	Polyunsaturated fatty acids	IVW FE	4e-04Â±4e-04	0.2694
	Hypertension	Potassium (urine)	IVW FE	-0.002Â±0.0023	0.3799
	Hypertension	Pyruvate	IVW FE	-3e-04Â±6e-04	0.6242
	Hypertension	Apolipoprotein B / Apopolipoprotein A1	IVW FE	-7e-04Â±4e-04	0.0457
	Hypertension	Docosahexaenoic acid to total fatty acids	IVW FE	5e-04Â±5e-04	0.2512
	Hypertension	Linoleic acid to total fatty acids	IVW FE	-5e-04Â±5e-04	0.3057
	Hypertension	Monounsaturated fatty acids to total fatty acids	IVW FE	-6e-04Â±4e-04	0.1034
	Hypertension	Omega-3 fatty acids to total fatty acids	IVW FE	6e-04Â±7e-04	0.3252
	Hypertension	Omega-6 to omega-3 fatty acids	IVW FE	-4e-04Â±3e-04	0.2223
	Hypertension	Omega-6 fatty acids to total fatty acids	IVW FE	0Â±5e-04	0.9481
	Hypertension	Polyunsaturated fatty acids over monounsaturated fatty acids	IVW FE	6e-04Â±4e-04	0.1208
	Hypertension	Polyunsaturated fatty acids to total fatty acids percentage	IVW FE	7e-04Â±5e-04	0.1357
	Hypertension	Saturated fatty acids to total fatty acids percentage	IVW FE	0.0016Â±8e-04	0.0468
	Hypertension	Remnant cholesterol	IVW FE	-1e-04Â±4e-04	0.8992
	Hypertension	Reticulocyte count	IVW FE	6e-04Â±3e-04	0.0704
	Hypertension	Reticulocyte percentage	IVW FE	5e-04Â±3e-04	0.1498
	Hypertension	Rheumatoid factor	Wald ratio	0.0077Â±0.0031	0.0145
	Hypertension	Saturated fatty acids	IVW FE	0Â±5e-04	0.9384
	Hypertension	SHBG	IVW FE	-5e-04Â±4e-04	0.2197
	Hypertension	Sodium (urine)	IVW FE	0.0011Â±0.0015	0.4647
	Hypertension	Sphingomyelins	IVW FE	2e-04Â±4e-04	0.6036
	Hypertension	Testosterone	IVW FE	3e-04Â±0.001	0.7349
	Hypertension	Total bilirubin	IVW FE	3e-04Â±3e-04	0.3618
	Hypertension	Non-HDL cholesterol	IVW FE	-2e-04Â±4e-04	0.672
	Hypertension	Total cholesterol	IVW FE	2e-04Â±4e-04	0.5232
	Hypertension	Total cholines	IVW FE	4e-04Â±4e-04	0.3901
	Hypertension	Total concentration of branched chain amino acids	IVW FE	4e-04Â±9e-04	0.678
	Hypertension	Total concentration of lipoprotein particles	IVW FE	7e-04Â±5e-04	0.1385
	Hypertension	Total esterified cholesterol	IVW FE	3e-04Â±4e-04	0.4423
	Hypertension	Total fatty acids	IVW FE	2e-04Â±5e-04	0.6083
	Hypertension	Total free cholesterol	IVW FE	3e-04Â±4e-04	0.5196
	Hypertension	Total lipids in HDL	IVW FE	5e-04Â±4e-04	0.1879
	Hypertension	Total lipids in LDL	IVW FE	-1e-04Â±4e-04	0.843
	Hypertension	Total lipids in lipoprotein particles	IVW FE	1e-04Â±4e-04	0.8961
	Hypertension	Total lipids in VLDL	IVW FE	-1e-04Â±5e-04	0.761
	Hypertension	Total phospholipids in lipoprotein particles	IVW FE	3e-04Â±4e-04	0.4543
	Hypertension	Triglycerides	IVW RE	6e-04Â±4e-04	0.1254
	Hypertension	Triglycerides in HDL	IVW FE	-2e-04Â±4e-04	0.5811
	Hypertension	Triglycerides in LDL	IVW FE	2e-04Â±4e-04	0.6178
	Hypertension	Triglycerides in VLDL	IVW FE	-0.001Â±5e-04	0.0307
	Hypertension	Triglycerides to phosphoglycerides	IVW FE	-7e-04Â±4e-04	0.0554
	Hypertension	Tyrosine	IVW FE	8e-04Â±7e-04	0.2388
	Hypertension	Urate	IVW FE	0.0014Â±4e-04	8,00E-04
	Hypertension	Urea	IVW FE	0.0013Â±6e-04	0.0345
	Hypertension	Valine	IVW FE	0.0012Â±8e-04	0.1122
	Hypertension	Vitamin D	IVW RE	-4e-04Â±8e-04	0.5596
	Hypertension	VLDL cholesterol	IVW FE	-2e-04Â±4e-04	0.5698
	Hypertension	VLDL particles concentration	IVW FE	-1e-04Â±4e-04	0.7833
